# Clinical and molecular characterization of COVID-19 hospitalized patients

**DOI:** 10.1101/2020.05.22.20108845

**Authors:** Elisa Benetti, Annarita Giliberti, Arianna Emiliozzi, Floriana Valentino, Laura Bergantini, Chiara Fallerini, Federico Anedda, Sara Amitrano, Edoardo Conticini, Rossella Tita, Miriana d’Alessandro, Francesca Fava, Simona Marcantonio, Margherita Baldassarri, Mirella Bruttini, Maria Antonietta Mazzei, Francesca Montagnani, Marco Mandalà, Elena Bargagli, Simone Furini, GEN-COVID Multicenter Study, Alessandra Renieri, Francesca Mari

## Abstract

Clinical and molecular characterization by Whole Exome Sequencing (WES) is reported in 35 COVID-19 patients attending the University Hospital in Siena, Italy, from April 7 to May 7, 2020. Eighty percent of patients required respiratory assistance, half of them being on mechanical ventilation. Fiftyone percent had hepatic involvement and hyposmia was ascertained in 3 patients. Searching for common genes by collapsing methods against 150 WES of controls of the Italian population failed to give straightforward statistically significant results with the exception of two genes. This result is not unexpected since we are facing the most challenging common disorder triggered by environmental factors with a strong underlying heritability (50%). The lesson learned from Autism-Spectrum-Disorders prompted us to re-analyse the cohort treating each patient as an independent case, following a Mendelian-like model. We identified for each patient an average of 2.5 pathogenic mutations involved in virus infection susceptibility and pinpointing to one or more rare disorder(s). To our knowledge, this is the first report on WES and COVID-19. Our results suggest a combined model for COVID-19 susceptibility with a number of common susceptibility genes which represent the favorite background in which additional host private mutations may determine disease progression.
