## Supplementary material for "Clinical and molecular characterization of COVID-19 hospitalized patients": S1 Table

### Sheet: Sheet5
Tab S1. List of genes conferring Covid-19 susceptbility identified with the gene Burden test analysis
GENE	P-VAL	P-VAL ADJ
OR4C5	2.13911e-14	1.53931e-10
NDUFAF7	6.71347e-06	0.0483102
SEC31B	6.08426e-05	0.437823
DSCAM	9.93941e-05	0.71524
MUC3A	0.000467023	1
MCCD1	0.00079365	1
NPC1	0.000846237	1
CFAP65	0.000928425	1
IL1F10	0.00093219	1
MAP2K3	0.00096756	1
C7orf31	0.00100261	1
OR8U1;OR8U8	0.00133626	1
ZNF606	0.00161344	1
HHATL	0.00172862	1
PADI4	0.00174739	1
PROB1	0.00201092	1
MICB	0.00204834	1
LVRN	0.00238929	1
MAPT	0.00243473	1
CLEC2D	0.00292553	1
SAMSN1	0.00342525	1
UNC13C	0.00358326	1
MED12L	0.00377217	1
NACAD	0.00413559	1
GRIP2	0.00429454	1
RAD51AP2	0.00462221	1
CYP4F8	0.0048434	1
USP36	0.00494063	1
CILP	0.00506245	1
MAPKBP1	0.00522443	1
PITRM1	0.00548021	1
STPG2	0.00556022	1
CCDC107	0.00567166	1
TTC22	0.00606348	1
SLC16A8	0.00666199	1
CRAMP1	0.00701487	1
MYEOV	0.00760711	1
AGBL2	0.0076887	1
ENTPD2	0.00772107	1
FGFR4	0.00807449	1
SULT1C3	0.00807621	1
KIAA0408	0.00818161	1
SYNJ1	0.00862954	1
FBLN2	0.00874906	1
C1QTNF6	0.00877376	1
SURF6	0.0090099	1
MAP6	0.00917784	1
SLC5A9	0.00929225	1
EMC9	0.00933093	1
PTPN7	0.00951413	1
CES2	0.00972165	1
ZNF543	0.00976261	1
