## Supplementary material for "Clinical and molecular characterization of COVID-19 hospitalized patients": S2 Table

### Sheet: Sheet4
Tab S2. List of Covid-19 protective genes identified with the gene Burden test analysis
GENE	P-VAL	P-VAL ADJ
PRKRA	2.84918e-06	0.0205027
LAPTM4B	4.04625e-06	0.0291168
C8orf48	8.30908e-06	0.0597921
ZFP64	9.34642e-06	0.0672568
KCNA5	1.33301e-05	0.0959231
PRAM1	1.82262e-05	0.131156
MTMR8	3.08876e-05	0.222267
BAIAP2L2	4.50741e-05	0.324353
ATN1	9.28596e-05	0.668218
ANKK1	9.7897e-05	0.704467
P3H4	0.000153945	1
HTRA3	0.000172345	1
RCSD1	0.000214272	1
DUS2	0.000307688	1
ADAMTS15	0.000310442	1
ZNF212	0.000337686	1
GALNT5	0.000402608	1
IL12RB2	0.000567449	1
SLC4A2	0.000646359	1
SP100	0.000659659	1
CALCR	0.000662301	1
ATAD5	0.000718506	1
PNPLA2	0.00072143	1
NCOA6	0.000770123	1
CCT8	0.0007723	1
ITGA8	0.000921887	1
IFNE	0.000937975	1
SDSL	0.000989644	1
ASZ1	0.00111243	1
ANTXRL	0.0012499	1
PTCH2	0.00132819	1
CFAP69	0.00133239	1
RAD52	0.00148992	1
TAS2R8	0.00149197	1
KPRP	0.00150506	1
ADCY4	0.00159508	1
KRTAP5-9	0.00161507	1
CDYL	0.00174258	1
SARDH	0.00189273	1
QRFPR	0.00197626	1
SSH3	0.00204747	1
ARL11	0.00205303	1
CACHD1	0.00218261	1
THBD	0.00218442	1
IARS	0.00230414	1
USP24	0.00230495	1
SLC6A5	0.00244392	1
NOL6	0.00250953	1
PRR14	0.00266932	1
MAN2B2	0.00278211	1
PRDM16	0.00278308	1
GNA12	0.00288436	1
ADAMTSL4	0.00303614	1
BTN2A1	0.00316232	1
UGGT2	0.00316346	1
DOP1B	0.00318536	1
KANSL1L	0.00325219	1
ENPP7	0.00329743	1
TBC1D10B	0.00334027	1
SLC2A13	0.00334061	1
CYP3A43	0.00337082	1
ALDH7A1	0.00343494	1
CMPK2	0.00344917	1
PIDD1	0.00351307	1
COL9A3	0.00386785	1
AGT	0.00399568	1
TRMT1	0.00402301	1
NBEAL1	0.00410996	1
TOP2B	0.00415906	1
TCP11L1	0.00416843	1
TSPYL1	0.00452576	1
TBC1D2B	0.00486087	1
RINL	0.00486459	1
FRY	0.00506567	1
ZNF837	0.00508687	1
CCDC60	0.00519557	1
ADAMTS3	0.00523202	1
MAGEC3	0.00544818	1
KIF18A	0.0054587	1
ADAMTS1	0.00558978	1
LOXL3	0.00565853	1
PRICKLE4	0.00581222	1
C2orf42	0.00583379	1
CFAP161	0.00584766	1
PSORS1C2	0.00587838	1
NIT1	0.0059585	1
SUGP2	0.00600792	1
SLC26A10	0.00603634	1
ZBTB47	0.00604271	1
ABCB8	0.00607148	1
OSBPL5	0.0062518	1
LEXM	0.00646288	1
SLC47A1	0.00650685	1
CPXM2	0.00652834	1
RAB3IL1	0.00668306	1
RCOR2	0.00673249	1
ORC3	0.00678018	1
DMXL1	0.00702625	1
CCPG1	0.00710934	1
BUD13	0.00724471	1
PSD2	0.00734356	1
STEAP2	0.00738065	1
ESPN	0.00738379	1
METTL22	0.00744424	1
DCDC1	0.00755449	1
ROBO1	0.00779364	1
FSD2	0.00786127	1
ZBTB1	0.00838991	1
GON4L	0.00844475	1
AGTPBP1	0.00845255	1
MFN2	0.00887345	1
WDR41	0.00891713	1
SIGLEC6	0.00906929	1
ANKAR	0.00910373	1
MAP3K15	0.00936018	1
ARHGAP31	0.0095521	1
LRP4	0.00959288	1
B4GALNT3	0.00968553	1
PARP14	0.00970249	1
RB1CC1	0.00978522	1
CHRND	0.00985681	1
HORMAD2	0.00993981	1
GIGYF1	0.0100278	1
